# Response to immune checkpoint inhibition is associated with the gut microbiome in advanced KRAS-mutated non-small cell lung cancer

**DOI:** 10.1101/2023.10.30.23297712

**Authors:** Birgitta I. Hiddinga, Laura A. Bolte, Paul van der Leest, Lucie B.M. Hijmering-Kappelle, Anthonie J. van der Wekken, Ed Schuuring, Ranko Gacesa, Geke A.P. Hospers, Rinse K. Weersma, Johannes R. Björk, T Jeroen N Hiltermann

**Affiliations:** Dept. of Pulmonary Medicine & Tuberculosis, University Medical Center Groningen, University of Groningen, Hanzeplein 1, 9713 GZ Groningen, the Netherlands; Dept. of Gastroenterology & Hepatology, University Medical Center Groningen, University of Groningen, Hanzeplein 1, 9713 GZ Groningen, the Netherlands; Dept. of Genetics, University Medical Center Groningen, University of Groningen, Hanzeplein 1, 9713 GZ Groningen, the Netherlands; Dept. of Pathology, University Medical Center Groningen, University of Groningen, Hanzeplein 1, 9713 GZ Groningen, the Netherlands; Dept. of Medical Oncology, University Medical Centre Groningen, University of Groningen, Hanzeplein 1, 9713 GZ Groningen the Netherlands

## Abstract

**Background:** KRAS-mutated non-small cell lung cancer (NSCLC) is associated with a poor prognosis to standard therapies. Despite advances of immune checkpoint inhibitors (ICIs), not all patients show durable responses. In this study, we aim to identify associations between ICI-response and the gut microbiome in patients with KRAS-mutated NSCLC.

**Methods:** We performed shotgun metagenomic sequencing of stool samples collected before ICI initiation from 33 patients with KRAS-mutated NSCLC. Microbiome composition within (α-diversity) and between samples (β-diversity) was calculated using Shannon diversity index and principal component analysis on Aitchison distances, respectively. A Bayesian logistic-normal regression model (*Pibble*) was implemented to identify associations between gut microbial features and disease control rate (DCR), progression free survival at 12 months (PFS12) and immune related adverse events (irAEs), adjusting for ICI-regimen, metastatic disease stage, age, sex and BMI.

**Results:** Responders were enriched with several saccharolytic species, including *Agathobaculum butyriciproducens, Fusicatenibacter saccharivorans, Bifidobacterium longum* and *Eubacterium ramulus*. Non-responders harbored higher abundances of several Bacteroides and Blautia species. Patients unaffected by irAEs demonstrated higher abundances of biotin and butyrate synthesis pathways. Development of irAEs was associated with higher *Alistipes finegoldii, Bifidobacterium longum* and *Bacteroides uniformis* abundance. No differences were observed between responders and non-responders in Shannon diversity index (*P*=0.69) and overall microbial composition (*P*=0.82).

**Conclusions:** We show gut microbial species and pathways that are differentially abundant between responders and non-responders to ICI in the setting of KRAS-mutated NSCLC. We find overlap with microbial signatures of response to ICI in other tumor types, potentially reflecting tumor-independent microbial mechanisms.
