## Supplementary material for "Response to immune checkpoint inhibition is associated with the gut microbiome in advanced KRAS-mutated non-small cell lung cancer": Suppl_Table_3_PERMANOVA

### Sheet: PFS12 - Species
	Df	SumOfSqs	R2	F	Pr(>F)
PFS12	1	1108	0.02836	0.8402	0.7739
irAEs	de_2 1	1039	0.02661	0.7884	0.8645
IO	1	1234	0.03159	0.936	0.5661
M_stage	2	2578	0.06601	0.9778	0.5031
sex	1	1862	0.04768	1.4125	0.0474	*
age	1	1302	0.03335	0.988	0.4611
BMI	1	1472	0.03769	1.1166	0.2371
Residual	22	29002	0.7426
Total	30	39054	1
---
Signif. codes: 0 ‘***’ 0.001 ‘**’ 0.01 ‘*’ 0.05 ‘.’ 0.1 ‘ ’ 1

### Sheet: DCR - Species
	Df	SumOfSqs	R2	F	Pr(>F)
DCR	1	1060	0.02713	0.8024	0.8427
irAEs	1	1081	0.02768	0.8188	0.8078
IO	1	1161	0.02973	0.8792	0.6829
M_stage	2	2572	0.06585	0.9738	0.5157
sex	1	1916	0.04907	1.4512	0.0388	*
age	1	1261	0.03229	0.9551	0.5253
BMI	1	1378	0.03529	1.0438	0.3517
Residual	22	29050	0.74383
Total	30	39054	1
---
Signif. codes: 0 ‘***’ 0.001 ‘**’ 0.01 ‘*’ 0.05 ‘.’ 0.1 ‘ ’ 1

### Sheet: PFS12 - Pathways
	Df	SumOfSqs	R2	F	Pr(>F)
PFS12	1	619.4	0.04009	1.299	0.1737
irAEs	1	467.2	0.03024	0.9798	0.3904
IO	1	660.6	0.04275	1.3855	0.1443
M_stage	2	878.5	0.05686	0.9212	0.5205
sex	1	473	0.03061	0.9921	0.3789
age	1	897.5	0.05809	1.8824	0.046	*
BMI	1	734.2	0.04752	1.5398	0.0976	.
Residual	22	10489.8	0.67889
Total	30	15451.4	1
---
Signif. codes: 0 ‘***’ 0.001 ‘**’ 0.01 ‘*’ 0.05 ‘.’ 0.1 ‘ ’ 1

### Sheet: DCR - Pathways
	Df	SumOfSqs	R2	F	Pr(>F)
DCR	1	624.7	0.04043	1.3108	0.1659
irAEs	1	345.4	0.02235	0.7248	0.7555
IO	1	772.4	0.04999	1.6208	0.0839	.
M_stage	2	830.7	0.05376	0.8716	0.6047
sex	1	418.4	0.02708	0.878	0.5178
age	1	773.2	0.05004	1.6225	0.081	.
BMI	1	481.6	0.03117	1.0105	0.3706
Residual	22	10484.5	0.67854
Total	30	15451.4	1
---
Signif. codes: 0 ‘***’ 0.001 ‘**’ 0.01 ‘*’ 0.05 ‘.’ 0.1 ‘ ’ 1
